# Genetic liability to physical health conditions influences comorbidities in individuals with severe mental illness

**DOI:** 10.1101/2025.02.03.25320178

**Authors:** Djenifer B. Kappel, Sophie E. Smart, Michael J. Owen, Michael C. O’Donovan, Antonio F. Pardiñas, James T. R. Walters

## Abstract

**Background:** Individuals with severe mental illness (SMI), including schizophrenia and bipolar disorder, have elevated rates of physical health conditions, leading to increased morbidity and mortality. While environmental factors such as adverse effects of medication and lifestyle changes contribute to this burden, the role of genetic liability to physical health conditions remains underexplored. We assessed whether genetic risk for physical health conditions influences comorbidities in individuals with SMI and compared these effects to those observed in the general population.

**Methods:** We utilized data from two SMI cohorts from the UK: CardiffCOGS (n=721) and the National Centre for Mental Health (NCMH; n=1011). We tested whether polygenic risk scores (PRS) for six physical health conditions (high cholesterol, type 2 diabetes, hypertension, asthma, heart disease, and rheumatoid arthritis) were associated with having the corresponding condition in those with SMI. Models were adjusted for demographic and clinical covariates. Associations between psychiatric PRSs (schizophrenia, bipolar disorder, major depressive disorder, and ADHD) and presence of physical comorbidities were also evaluated.

**Results:** PRS for physical health conditions were associated with the presence of the corresponding conditions in SMI cohorts, with effect sizes comparable to those reported in the general population. Adjustments for environmental factors had minimal impact on these associations. Psychiatric PRS showed weaker and less consistent associations with physical comorbidities.

**Discussion:** This study provides robust evidence supporting the role of genetic risk in the development of common physical health conditions in individuals with SMI. Our findings indicate that the occurrence of physical health comorbidities was much more strongly associated with genetic liability to physical health conditions, than with psychiatric genetic liability. The genetic risk for physical health conditions contributes additively to environmental and clinical factors in driving comorbidities among individuals with SMI. These findings indicate there would be value in incorporating genetic risk information into predictive algorithms for physical health comorbidities in those with SMI, and that PRS should be included in research studies developing and validating such algorithms.
