## Supplementary Tables ST1-ST8 for "Genetic liability to physical health conditions influences comorbidities in individuals with severe mental illness"

### Sheet: ST1
Supplementary Table 1. Description of genome-wide association studies used for generating the 10 polygenic risk scores (PRS).
Original GWAS Phenotype	Reference	PMID access	N Cases / N Controls	Ancestry
coronary artery disease (CAD)	Aragam et al 2022	PMID: 36474045	181522 / 1165690	multi-ancestry
diabetes type 2	Mahajan et al 2022	PMID: 35551307	180834 / 1159055	multi-ancestry
asthma	Tsuo et al 2022	PMID: 36778051	153763 / 1647022	multi-ancestry
rheumatoid arthritis	Savearsdottir et al 2022	PMID: 35470158	31 313 / ~1 million	European only
systolic blood pressure	Evangelou et 2018	PMID: 30224653	757 601 individuals	European only
LDL cholesterol	Graham et al 2021	PMID: 34887591	1.65 million individuals	multi-ancestry
bipolar disorder	Mullins et al 2021	PMID: 34002096	41917 / 371549	European only
schizophrenia	Trubestkoy et al 2022	PMID: 35396580	76755 / 243649	multi-ancestry
MDD	Howard et al 2019	PMID: 30718901	170756 / 329443	European only
ADHD	Demontis et al 2022	PMID: 36702997	38691 / 186843	European only

### Sheet: ST2
Supplementary Table 2: Frequency of physical health conditions in CardiffCOGS and NCMH SMI cohorts.
		CardiffCOGS					NCMH
		All SMI	SCZ	BIP	Different proportions between SCZ and BIP?*		All SMI	SCZ	BIP	Different proportions between SCZ and BIP?*					prop 19
					χ2	P				χ2	P
Asthma	No	570	507	63	0.146264	0.702131	765.176	305	457	3.09711	0.0784313				prop 11
	Yes	151	132	19			245	82	163						prop 12
Type 2 Diabetes	No	622	551	71	0.0218048	0.882608	908.537	330	569	9.53472	0.00201621				prop 13
	Yes	97	87	10			102	54	48						prop 14
High Cholesterol	No	516	462	54	1.03798	0.308293	718.849	272	446	0.155754	0.693096				prop 15
	Yes	200	173	27			276	109	167						prop 16
Epilepsy / Seizure disorders	No	663	588	75	1.82905e-29	1	953.904	350	594	9.90194	0.00165105				prop 117
	Yes	56	50	6			60	35	25						prop 116
Head Injury	No	569	499	70	2.17629	0.140152	246	206	39	1.77987e-30	1				prop 17
	Yes	146	135	11			53	44	9						prop 18
Heart Disease	No	683	604	79	0.0734009	0.786448	954.447	363	590	1.16652	0.280118				prop 111
	Yes	35	32	3			42	20	22						prop 110
Hypertension	No	592	524	68	0.230275	0.63132	785.061	307	477	0.635185	0.42546				prop 112
	Yes	126	114	12			220	79	141						prop 113
Kidney Disease	No	692	613	79	0.0748068	0.784462	976.375	379	596	1.07527	0.299759				prop 114
	Yes	26	24	2			29	8	21						prop 115
Liver Disease	No	689	610	79	0.26928	0.603815	983.936	376	607	0.418091	0.517891
	Yes	30	28	2			21	10	11
Dementia / MemoryLoss	No	652	589	63	NA	NA	945.871	363	582	0.052881	0.818124				prop 19
	Yes	1	1	0			37	13	24						prop 11
Migraine	No	580	514	66	0.00226252	0.962062	750.965	312	420	18.9647	1.33159e-05				prop 12
	Yes	139	124	15			268	73	195						prop 13
Meningitis	No	707	627	80	1.9104e-29	1	297.685	249	46	2.57619	0.108483				prop 14
	Yes	13	12	1			3	1	2						prop 15
Multiple Sclerosis	No	719	638	81	NA	NA	1009	387	622	NA	NA				prop 16
	Yes	0	0	0			2	1	1						prop 17
Parkinson's Disease	No	719	638	81	NA	NA	1005.9	385	620	0.0276058	0.868039				prop 18
	Yes	1	1	0			6	3	3						prop 111
Rheumatoid Arthritis	No	673	598	75	0.015057	0.902339	937.935	364	573	0.41605	0.518914				prop 110
	Yes	43	39	4			62	21	41						prop 112
Stroke / Haemorrhage	No	702	623	79	7.49812e-30	1	966.876	373	593	0.046639	0.829018				prop 113
	Yes	16	14	2			42	15	27						prop 114
Thyroid Disease**	No	671	601	70	2.57615	0.108485	905.929	362	507	36.929	1.225e-09				prop 115
	Yes	47	38	9			142	26	116						Showing 11 to 16 of 16 entries, 7 total columns
*test of different proportions between two samples
**combined hypothyroid and hyperthyroid disease in NCMH, no distiction in COGS

### Sheet: ST3
	Supplementary Table 3: Association of physical health condition PRS and physical health comorbidities in people with severe mental illness in two samples and comparison with results from studies in the general population
Statistical approach	Original GWAS (phenotype)	Phenotype analysed	Target sample	PRS OR per SD	OR 95% CI	Target sample	PRS OR per SD	OR 95% CI	Original GWAS (phenotype)	Target sample	Phenotype analysed	PRS OR per SD	OR 95% CI	Statistical approach	Reference (PMID)
PRS-cs	Aragam et al 2022 (coronary artery disease - CAD )	Heart disease	CardiffCOGS	1.44	0.984- 2.108	NCMH	1.97523	1.285 - 3.036	Nikpay et al 2015 (CAD)	FinnGen	CAD	1.52	1.44 – 1.60	PRS-cs	Mars et al 2022 PMID: 36347255
									Tamlander et al 2022 (coronary heart disease )	UKBB		1.73	1.73 - 1.77		Patel et al 2023 PMID: 37414900
										MVP		1.45	1.43 - 1.47
									Aragam et al 2022 (CAD)	MVP		1.61	1.59 - 1.64	LDpred2
									General population meta-analysis			1.601	1.596 - 1.620	Fixed-effect meta-analysis	This study
									General population meta-analysis (no duplicated cohorts)			1.683	1.667 -1.698	Fixed-effect meta-analysis	This study
	Mahajan et al 2022 (Type 2 Diabetes)	Type 2 Diabetes		1.751	1.365 - 2.247		1.78271	1.389 - 2.288	Mahajan et al 2018 (Type 2 Diabetes)	FinnGen	Type 2 Diabetes	1.88	1.82 - 1.95	PRS-CS	Mars et al 2022 PMID: 36347255
									Scott et al 2017 (Type 2 Diabetes)	UKBB		1.61	1.56 - 1.65	PRS-CS	Monti et al 2023 PMID: 38908374
										HUNT		1.52	1.47 - 1.57
										FinnGen		1.49	1.48 - 1.51
										EBB		1.49	1.47 - 1.52
									General population meta-analysis			1.523	1.512 - 1.534	Fixed-effect meta-analysis	This study
									General population meta-analysis (no duplicated cohorts)			1.508	1.496 - 1.519	Fixed-effect meta-analysis	This study
	Tsuo et al 2022 (asthma)	Asthma		1.665	1.357 - 2.042		1.77223	1.495 - 2.10	Tsuo et al 2022 (leave UKBB-out) (asthma)	UKBB	Asthma	1.56	1.54 - 1.58	PRS-CS	Dapas et al 2023 PMID: 37663543
	Evangelou et al 2018 (systolic blood pressure - SBP)	Hypertension		1.418	1.137 - 1.768		1.30759	1.109 - 1.542	Evangelou et al 2018 (SBP)	FinnGen	Hypertension	1.57	1.51 – 1.62	PRS-CS	Mars et al 2022 PMID: 36347255
									Kurniansyah et al 2023 (SBP)	All of Us		1.41	1.38 - 1.44	PRS-CSx	Kurniansyah et al 2023 PMID: 37268629
									General population meta-analysis			1.451	1.425 - 1.478	Fixed-effect meta-analysis	This study
	Graham et al 2021 (LDL cholesterol - LDL-C)	High cholesterol		1.645	1.362 - 1.986		1.39827	1.199 - 1.630	UKBB unpublished (LDL-C)	FinnGen	Statins prescription	1.72	1.67 – 1.77	PRS-CS	Mars et al 2022 PMID: 36347255
	Savearsdottir et al 2022 (Rheumatoid arthritis all)	Rheumatoid arthritis		1.616	1.121 - 2.329		1.12409	0.831 - 1.5196	Ha et al 2021 (Rheumatoid arthritis all)	UKBB	Seropositive rheumatoid arthritis	1.88	1.67 - 2.13	PRS-CS	Monti et al 2023 PMID: 38908374
										HUNT		1.3	1.23 - 1.37
										FinnGen		1.64	1.61 - 1.68
										EBB		1.43	1.37 - 1.49
									General population meta-analysis			1.569	1.542 - 1.596	Fixed-effect meta-analysis	This study

### Sheet: ST4
Supplementary Table 4: Association of physical health traits PRS and physical health comorbidities in people with severe mental illness in two samples. FDR statistically significant results are shown in bold.
			baseline model (outcome ~ PRS + sex + age+ PC1:PC10)													fully adjusted model (outcome ~ PRS + BIP_or_SCZ + sex + age+clozapine use + ever smoker + PC1:PC10)
			CardiffCOGS						NCMH						Concordance of effects between COGS and NCMH*	CardiffCOGS						NCMH						Concordance of effects between COGS and NCMH*
Physical health PRS	Physical health outcome	covariates in the model	OR	SE	Z	L95	U95	P	OR	SE	Z	L95	U95	P		OR	SE	Z	L95	U95	P	OR	SE	Z	L95	U95	P
Asthma	Asthma	PRS	1.66485	0.173608	4.88818	1.3571	2.04238	1.0177e-06	1.77223	0.153547	6.60476	1.49545	2.10024	3.98171e-11	TRUE	1.72565	0.187254	5.02803	1.39504	2.1346	4.95556e-07	1.80709	0.168239	6.35576	1.50568	2.16883	2.07401e-10	TRUE
		age	0.990622	0.00814884	-1.14538	0.974779	1.00672	0.25205	0.978121	0.00599447	-3.60956	0.966443	0.989941	0.000306718	TRUE	0.991108	0.00841191	-1.05236	0.974757	1.00773	0.292633	0.978282	0.00645914	-3.32564	0.965704	0.991024	0.000882159	TRUE
		female	1.09816	0.22414	0.45875	0.736087	1.63832	0.646414	1.64165	0.269568	3.01879	1.18989	2.26492	0.00253787	TRUE	0.957451	0.204982	-0.203095	0.629335	1.45664	0.839061	1.56552	0.289951	2.42007	1.08895	2.25067	0.0155177	TRUE
		smoking ever	NA	NA	NA	NA	NA	NA	NA	NA	NA	NA	NA	NA	NA	0.814831	0.194514	-0.85781	0.510354	1.30096	0.390997	1.24575	0.273102	1.00233	0.810633	1.91442	0.316186	TRUE
		bipolar diag	NA	NA	NA	NA	NA	NA	NA	NA	NA	NA	NA	NA	NA	1.28662	0.410869	0.789197	0.688065	2.40588	0.429997	1.11296	0.20967	0.568109	0.769349	1.61004	0.569961	TRUE
		clozapine use	NA	NA	NA	NA	NA	NA	NA	NA	NA	NA	NA	NA	NA	0.853482	0.183778	-0.735766	0.559639	1.30161	0.461873	0.935535	0.240533	-0.25918	0.565209	1.5485	0.795496	TRUE
Cardiovascular disease	Heart Disease	PRS	1.43981	0.279908	1.87502	0.983621	2.10758	0.0607904	1.97523	0.433363	3.10251	1.28489	3.03648	0.00191888	TRUE	1.49118	0.309892	1.92269	0.992284	2.24091	0.0545187	1.75888	0.449401	2.21007	1.06599	2.90217	0.0271006	TRUE
		age	1.08321	0.0208314	4.15626	1.04314	1.12482	3.23505e-05	1.07705	0.018203	4.39167	1.04195	1.11332	1.12483e-05	TRUE	1.09492	0.0242029	4.10252	1.0485	1.1434	4.08683e-05	1.0958	0.0233886	4.28632	1.05091	1.14261	1.81657e-05	TRUE
		female	0.196352	0.132461	-2.41302	0.0523368	0.736653	0.0158208	0.544669	0.227114	-1.4571	0.240547	1.23329	0.145089	TRUE	0.196111	0.143055	-2.23326	0.0469446	0.819253	0.0255315	0.756985	0.357734	-0.589135	0.299798	1.91137	0.555771	TRUE
		smoking ever	NA	NA	NA	NA	NA	NA	NA	NA	NA	NA	NA	NA	NA	NA	NA	NA	NA	NA	NA	0.834008	0.417214	-0.362841	0.312864	2.22323	0.716723	NA
		bipolar diag	NA	NA	NA	NA	NA	NA	NA	NA	NA	NA	NA	NA	NA	0.642443	0.569994	-0.498718	0.112882	3.65633	0.617978	1.78137	0.969068	1.06136	0.613336	5.1738	0.288526	TRUE
		clozapine use	NA	NA	NA	NA	NA	NA	NA	NA	NA	NA	NA	NA	NA	1.15169	0.542351	0.299904	0.457604	2.89855	0.764251	0.148672	0.199951	-1.4172	0.0106522	2.07501	0.156424	TRUE
LDL cholesterol	High cholesterol	PRS	1.64451	0.158323	5.16698	1.36172	1.98603	2.37912e-07	1.39827	0.109531	4.27963	1.19926	1.63031	1.872e-05	TRUE	1.64218	0.170573	4.77541	1.33969	2.01296	1.79339e-06	1.39514	0.115865	4.0096	1.18557	1.64176	6.08227e-05	TRUE
		age	1.05178	0.00847411	6.26564	1.0353	1.06852	3.71289e-10	1.03969	0.00594991	6.80092	1.02809	1.05141	1.03954e-11	TRUE	1.05599	0.00932267	6.17125	1.03788	1.07442	6.77532e-10	1.0395	0.00638531	6.30692	1.02706	1.05209	2.84634e-10	TRUE
		female	1.02667	0.195281	0.13836	0.70717	1.49051	0.889956	0.701933	0.106688	-2.32852	0.521098	0.945522	0.0198843	TRUE	1.14521	0.235041	0.660619	0.765921	1.71231	0.508857	0.737321	0.12371	-1.81622	0.530688	1.02441	0.0693363	TRUE
		smoking ever	NA	NA	NA	NA	NA	NA	NA	NA	NA	NA	NA	NA	NA	1.40519	0.352991	1.35415	0.858831	2.29912	0.175687	1.14208	0.22717	0.667878	0.773362	1.68658	0.504212	TRUE
		bipolar diag	NA	NA	NA	NA	NA	NA	NA	NA	NA	NA	NA	NA	NA	1.50007	0.455389	1.33578	0.827382	2.71968	0.181622	1.37009	0.245721	1.75572	0.964032	1.9472	0.079137	TRUE
		clozapine use	NA	NA	NA	NA	NA	NA	NA	NA	NA	NA	NA	NA	NA	2.11125	0.429868	3.67017	1.41653	3.14667	0.000242387	0.987485	0.232861	-0.053405	0.622024	1.56767	0.957409	FALSE
Systolic blood pressure	Hypertension	PRS	1.41809	0.159548	3.10473	1.13746	1.76796	0.00190455	1.30759	0.109842	3.19258	1.10909	1.54162	0.00141008	TRUE	1.40147	0.164315	2.87877	1.11374	1.76353	0.00399229	1.29146	0.114678	2.88047	1.08517	1.53697	0.00397083	TRUE
		age	1.04833	0.00976789	5.06526	1.02936	1.06765	4.07853e-07	1.04989	0.00670915	7.61854	1.03682	1.06312	2.56557e-14	TRUE	1.04862	0.0103885	4.79222	1.02846	1.06918	1.6495e-06	1.05041	0.0072614	7.11486	1.03628	1.06474	1.12029e-12	TRUE
		female	0.788932	0.183801	-1.0176	0.499726	1.24551	0.308867	0.726762	0.12138	-1.91094	0.523877	1.00822	0.0560122	TRUE	0.884942	0.216366	-0.499939	0.548022	1.429	0.617118	0.717107	0.13285	-1.79495	0.49876	1.03104	0.0726615	TRUE
		smoking ever	NA	NA	NA	NA	NA	NA	NA	NA	NA	NA	NA	NA	NA	1.44776	0.427081	1.25433	0.81208	2.58105	0.209721	1.37657	0.31181	1.41092	0.883057	2.14588	0.158268	TRUE
		bipolar diag	NA	NA	NA	NA	NA	NA	NA	NA	NA	NA	NA	NA	NA	0.773082	0.304445	-0.653543	0.357286	1.67277	0.513406	0.981827	0.188629	-0.0954599	0.673756	1.43076	0.92395	TRUE
		clozapine use	NA	NA	NA	NA	NA	NA	NA	NA	NA	NA	NA	NA	NA	0.879453	0.208787	-0.541077	0.552246	1.40053	0.588455	1.3903	0.369914	1.23847	0.825334	2.34199	0.215542	TRUE
Type-2 Diabetes	Type-2 Diabetes	PRS	1.75104	0.222784	4.40316	1.36458	2.24695	1.06687e-05	1.78271	0.226934	4.54164	1.38908	2.2879	5.58179e-06	TRUE	1.67818	0.229404	3.78726	1.28375	2.19379	0.00015232	1.69082	0.226766	3.91611	1.29998	2.19916	8.99895e-05	TRUE
		age	1.04573	0.0110321	4.23831	1.02433	1.06758	2.25208e-05	1.0356	0.00919121	3.94167	1.01774	1.05377	8.09178e-05	TRUE	1.05262	0.0126366	4.27218	1.02815	1.07769	1.93568e-05	1.0354	0.0100262	3.59298	1.01594	1.05524	0.000326913	TRUE
		female	0.962985	0.250208	-0.145163	0.578704	1.60244	0.884582	0.584514	0.139475	-2.25036	0.36617	0.933052	0.024426	TRUE	1.009	0.284608	0.0317529	0.580485	1.75383	0.974669	0.785768	0.207963	-0.91095	0.467749	1.32	0.362322	TRUE
		smoking ever	NA	NA	NA	NA	NA	NA	NA	NA	NA	NA	NA	NA	NA	1.03966	0.334335	0.120944	0.553555	1.95264	0.903735	0.526066	0.157502	-2.14542	0.292546	0.945989	0.0319194	TRUE
		bipolar diag	NA	NA	NA	NA	NA	NA	NA	NA	NA	NA	NA	NA	NA	1.12304	0.495613	0.262941	0.472877	2.66712	0.792596	0.806785	0.219212	-0.790171	0.473672	1.37416	0.429428	TRUE
		clozapine use	NA	NA	NA	NA	NA	NA	NA	NA	NA	NA	NA	NA	NA	2.53381	0.697872	3.3756	1.47683	4.34726	0.000736553	1.17082	0.380079	0.485804	0.61968	2.21214	0.627106	TRUE
Rheumatoid Arthritis	Rheumatoid Arthritis	PRS	1.61601	0.301289	2.57433	1.12136	2.32885	0.0100435	1.12409	0.172917	0.760413	0.831499	1.51964	0.447008	TRUE	1.67933	0.331723	2.62434	1.14024	2.4733	0.00868182	1.08082	0.184952	0.454196	0.772851	1.51152	0.649688	TRUE
		age	1.06208	0.0173204	3.69306	1.02867	1.09657	0.000221572	1.05471	0.0123553	4.54707	1.03077	1.07921	5.43973e-06	TRUE	1.0706	0.0188496	3.87445	1.03428	1.10819	0.000106867	1.05617	0.0141872	4.06824	1.02872	1.08434	4.73706e-05	TRUE
		female	0.744401	0.311505	-0.705379	0.3278	1.69046	0.480575	1.02481	0.320311	0.0783933	0.555382	1.891	0.937515	TRUE	0.84126	0.364741	-0.398682	0.359649	1.9678	0.690127	0.905723	0.322293	-0.278277	0.450924	1.81923	0.7808	TRUE
		smoking ever	NA	NA	NA	NA	NA	NA	NA	NA	NA	NA	NA	NA	NA	1.21668	0.59162	0.403341	0.469109	3.15559	0.686698	0.946705	0.388982	-0.133294	0.423129	2.11815	0.893961	TRUE
		bipolar diag	NA	NA	NA	NA	NA	NA	NA	NA	NA	NA	NA	NA	NA	0.708198	0.517974	-0.471743	0.168884	2.96976	0.63711	1.8444	0.760234	1.48515	0.822249	4.13721	0.137505	TRUE
		clozapine use	NA	NA	NA	NA	NA	NA	NA	NA	NA	NA	NA	NA	NA	1.50279	0.611247	1.00143	0.67714	3.33517	0.316621	1.01365	0.513611	0.0267563	0.375481	2.73645	0.978654	TRUE
*Interaction test for differences of effects between two samples Altman et al 2003 https://doi.org/10.1136/bmj.326.7382.219
All models also include covariates of genomic principal components PC1 through PC10, omitted here for easier readability
Heart disease in COGS covariate smoking removed due to convergence issues in the adjusted model.
Analyses of rheumatoid arthritis in NCMH was performed in individuals of European ancestry only due to potential populational stratification

### Sheet: ST5
Supplementary Table 5: Variance in physical health comorbidities explained by PRS in two samples of people with severe mental illness. FDR statistically significant results are shown in bold.
			baseline model (outcome ~ PRS + sex + age+ PC1:PC10)
			CardiffCOGS					NCMH
Physical health PRS	Physical health outcome	covariate	OR	L95	U95	P	Nagelkerke's R2	OR	L95	U95	P	Nagelkerke's R2
Asthma	Asthma	PRS	1.66485	1.3571	2.04238	1.0177e-06	0.056	1.77223	1.49545	2.10024	3.98171e-11	0.065
Cardiovascular disease	Heart Disease	PRS	1.43981	0.983621	2.10758	0.0607904	0.014	1.97523	1.28489	3.03648	0.00191888	0.018
LDL cholesterol	High cholesterol	PRS	1.64451	1.36172	1.98603	2.37912e-07	0.056	1.39827	1.19926	1.63031	1.872e-05	0.026
Systolic blood pressure	Hypertension	PRS	1.41809	1.13746	1.76796	0.00190455	0.025	1.30759	1.10909	1.54162	0.00141008	0.014
Type-2 Diabetes	Type-2 Diabetes	PRS	1.75104	1.36458	2.24695	1.06687e-05	0.047	1.78271	1.38908	2.2879	5.58179e-06	0.052
Rheumatoid Arthritis	Rheumatoid Arthritis	PRS	1.61601	1.12136	2.32885	0.0100435	0.035	1.12409	0.831499	1.51964	0.447008	0
All models also include covariates shown at equation omitted here for easier readability

### Sheet: ST6  
Supplementary Table 6: Post-hoc interaction analyses of physical health PRS and clozapine use with two physical health comorbidities in people with severe mental illness.
		interaction model (outcome ~ PRS*clozapine + sex + age + ever smoker + BIP_or_SCZ + PC1:PC10)
		CardiffCOGS
Physical health outcome	covariates in the model	OR	SE	Z	L95	U95	P
High cholesterol	PRS	1.79088	0.25798	4.04507	1.35035	2.37512	5.23065e-05
	age	1.05614	0.00934	6.17826	1.038	1.07461	6e-10
	female	1.13893	0.23394	0.63332	0.76147	1.70348	0.526525
	smoking ever	1.41079	0.35508	1.36738	0.86144	2.31047	0.171507
	bipolar diag	1.50995	0.45951	1.35411	0.83163	2.74157	0.175702
	clozapine use	2.20256	0.45732	3.80296	1.46619	3.30875	0.000142976
	PC 1	0.93559	0.10051	-0.61979	0.75795	1.15485	0.535398
	PC 2	0.42138	0.17601	-2.06898	0.18583	0.95549	0.0385483
	PC 3	0.60901	0.33835	-0.89263	0.20498	1.80937	0.372053
	PC 4	2.68703	1.53897	1.7258	0.87449	8.25637	0.0843831
	PC 5	1.91699	0.60238	2.07096	1.03549	3.54891	0.0383629
	PC 6	1.6497	0.93982	0.87871	0.54011	5.03881	0.379556
	PC 7	1.09083	0.12832	0.73899	0.86621	1.37369	0.45991
	PC 8	1.00308	0.08063	0.03821	0.85686	1.17424	0.969522
	PC 9	0.89581	0.09119	-1.0808	0.73378	1.09363	0.279788
	PC 10	1.07274	0.11442	0.65838	0.87038	1.32216	0.510296
	PRS x clozapine	0.8272	0.17013	-0.92235	0.55277	1.23789	0.356344
Type-2 Diabetes	PRS	1.91868	0.40723	3.07017	1.26572	2.90849	0.00213937
	age	1.05251	0.01272	4.23552	1.02788	1.07773	2.28019e-05
	female	0.98829	0.28025	-0.04156	0.5669	1.7229	0.966853
	smoking ever	1.04521	0.33888	0.13639	0.55364	1.97326	0.89151
	bipolar diag	1.12423	0.49952	0.26355	0.4706	2.68571	0.792124
	clozapine use	2.83662	0.83994	3.52107	1.58765	5.06812	0.000429814
	PC 1	1.27872	0.18651	1.68565	0.96078	1.70188	0.0918623
	PC 2	1.51634	1.04502	0.60405	0.3928	5.85357	0.545809
	PC 3	1.18602	0.5735	0.35282	0.45973	3.05976	0.724221
	PC 4	1.0633	0.50525	0.12916	0.41897	2.69852	0.897228
	PC 5	2.17665	1.65495	1.02298	0.49046	9.6599	0.306318
	PC 6	0.72961	0.23084	-0.99639	0.39245	1.35643	0.319059
	PC 7	1.42904	0.23205	2.1986	1.03951	1.96454	0.0279064
	PC 8	0.86302	0.1702	-0.74698	0.58635	1.27026	0.455078
	PC 9	0.97689	0.16667	-0.13702	0.69924	1.3648	0.891017
	PC 10	1.14594	0.21119	0.7392	0.79854	1.64449	0.459784
	PRS x clozapine	0.81315	0.22584	-0.74473	0.4718	1.40147	0.456435

### Sheet: ST7
Supplementary Table 7: Association of psychiatric disorders PRS and physical health comorbidities in people with severe mental illness in two samples. FDR statistically significant results are shown in bold.
		baseline model (outcome ~ PRS + sex + age+ PC1:PC10)
		CardiffCOGS						NCMH						Concordance of effects between COGS and NCMH*
Psychiatric disorder PRS	Physical health outcome	OR	SE	Z	L95	U95	P	OR	SE	Z	L95	U95	P
ADHD	Asthma	1.05845	0.102701	0.585398	0.875137	1.28015	0.55828	1.21591	0.095043	2.50096	1.04319	1.41722	0.0123857	TRUE
	Heart Disease	1.04795	0.228395	0.214884	0.683635	1.6064	0.829858	0.873468	0.174443	-0.677392	0.590542	1.29194	0.498157	TRUE
	High cholesterol	0.924096	0.0837173	-0.871357	0.773755	1.10365	0.383559	0.996273	0.0746822	-0.0498128	0.860143	1.15395	0.960272	TRUE
	Hypertension	0.876956	0.0963899	-1.19455	0.706999	1.08777	0.232262	0.916775	0.0758113	-1.05079	0.779603	1.07808	0.293354	TRUE
	Type-2 Diabetes	0.806735	0.0986864	-1.75561	0.634753	1.02531	0.0791553	0.944105	0.110029	-0.493528	0.751309	1.18638	0.621639	TRUE
	Rheumatoid Arthritis	1.07974	0.208442	0.397398	0.739596	1.57631	0.691074	1.11667	0.173453	0.710453	0.823586	1.51406	0.477423	TRUE
MDD	Asthma	1.1591	0.113326	1.51009	0.956968	1.40392	0.131021	1.01159	0.0772867	0.150803	0.870905	1.175	0.880131	TRUE
	Heart Disease	0.938666	0.198944	-0.298643	0.61959	1.42206	0.765213	0.85618	0.178605	-0.744339	0.568851	1.28864	0.456671	TRUE
	High cholesterol	0.988309	0.0875914	-0.132684	0.830717	1.1758	0.894443	0.991804	0.0747009	-0.109272	0.855686	1.14957	0.912986	TRUE
	Hypertension	0.836347	0.0896557	-1.6671	0.677858	1.03189	0.0954948	1.00853	0.0843933	0.101525	0.855976	1.18828	0.919133	TRUE
	Type-2 Diabetes	0.900119	0.106321	-0.890868	0.714097	1.1346	0.373	1.14181	0.134971	1.1219	0.905684	1.43951	0.261903	TRUE
	Rheumatoid Arthritis	0.968037	0.17897	-0.175711	0.673786	1.39079	0.860521	1.48859	0.241791	2.44926	1.08272	2.04662	0.014315	TRUE
Bipolar Disorder	Asthma	1.08772	0.105239	0.869033	0.899829	1.31484	0.384829	1.04163	0.0805273	0.527618	0.895178	1.21205	0.597764	TRUE
	Heart Disease	1.32628	0.276061	1.35662	0.881982	1.99439	0.174902	1.01147	0.197839	0.058303	0.689384	1.48404	0.953507	TRUE
	High cholesterol	0.842195	0.0760011	-1.90315	0.705666	1.00514	0.0570212	1.03619	0.0772396	0.47692	0.895343	1.19919	0.633419	TRUE
	Hypertension	0.936931	0.0997616	-0.611833	0.760456	1.15436	0.540648	1.10522	0.0904797	1.22207	0.94138	1.29758	0.221683	TRUE
	Type-2 Diabetes	0.838816	0.101559	-1.4517	0.66162	1.06347	0.146585	0.954216	0.109696	-0.407667	0.761717	1.19536	0.683518	TRUE
	Rheumatoid Arthritis	0.976141	0.18602	-0.126718	0.671896	1.41815	0.899163	0.847693	0.131474	-1.06538	0.62549	1.14883	0.286702	TRUE
Schizophrenia	Asthma	0.982277	0.0953894	-0.184136	0.812033	1.18821	0.853907	1.05817	0.0829681	0.721114	0.907434	1.23394	0.47084	TRUE
	Heart Disease	0.798707	0.16439	-1.09203	0.533572	1.19559	0.27482	0.784586	0.167744	-1.13471	0.516006	1.19296	0.256497	TRUE
	High cholesterol	0.965119	0.0863446	-0.396841	0.809894	1.1501	0.691485	1.22976	0.0951035	2.67438	1.0568	1.43103	0.00748672	FALSE
	Hypertension	0.993596	0.10654	-0.0599129	0.805265	1.22597	0.952225	0.962406	0.0825464	-0.446763	0.813486	1.13859	0.655046	TRUE
	Type-2 Diabetes	0.83935	0.101596	-1.44684	0.662082	1.06408	0.147941	1.0489	0.125962	0.39756	0.828922	1.32726	0.690954	TRUE
	Rheumatoid Arthritis	1.27053	0.246779	1.2327	0.868265	1.85916	0.217686	0.651593	0.112481	-2.48132	0.464557	0.913933	0.0130898	FALSE
*Interaction test for differences of effects between two samples Altman et al 2003 https://doi.org/10.1136/bmj.326.7382.219
All models also include covariates shown at equation omitted here for easier readability
Analyses of rheumatoid arthritis in NCMH was performed in individuals of European ancestry only due to potential populational stratification

### Sheet: ST8
Supplementary Table 8: Association of psychiatric disorders PRS and unexplained physical health comorbidities residual variability in people with severe mental illness from two samples. FDR statistically significant results are shown in bold.
		residuals model (outcome_adjusted_model_residuals ~ PRS.psych + PRS.physical + BIP_or_SCZ + sex + age+clozapine use + ever smoker + PC1:PC10 )
		CardiffCOGS					NCMH
Psychiatric disorder PRS	Physical health outcome	Beta	SE	L95	U95	P	Beta	SE	L95	U95	P
ADHD	Asthma	0.0177322	0.0356256	-0.0522237	0.0876881	0.618838	0.00714381	0.0305996	-0.0529103	0.0671979	0.815456
	Heart Disease	0.00241732	0.0280473	-0.0526578	0.0574924	0.931344	-0.0304046	0.021906	-0.0733973	0.0125881	0.165493
	High cholesterol	-0.0443127	0.0383201	-0.11956	0.0309351	0.247955	0.0123798	0.0310634	-0.0485858	0.0733455	0.690331
	Hypertension	-0.0279115	0.035315	-0.0972581	0.0414351	0.429609	-0.0289711	0.030763	-0.0893463	0.0314041	0.346572
	Type-2 Diabetes	-0.0233195	0.0345857	-0.0912338	0.0445949	0.500393	-0.0296471	0.0273421	-0.0833087	0.0240145	0.278521
	Rheumatoid Arthritis	-0.0126023	0.0297726	-0.0710659	0.0458612	0.672228	0.00818581	0.0252074	-0.0412912	0.0576629	0.74546
MDD	Asthma	0.0257807	0.0352346	-0.0434074	0.0949687	0.464625	0.00647437	0.0303677	-0.0531246	0.0660734	0.831219
	Heart Disease	-0.00993278	0.0275212	-0.063975	0.0441094	0.718283	0.00108351	0.0220125	-0.0421183	0.0442853	0.960753
	High cholesterol	-0.0299449	0.0380961	-0.104753	0.0448632	0.432137	0.0129453	0.0311555	-0.0482012	0.0740918	0.677871
	Hypertension	-0.0315646	0.0347694	-0.0998399	0.0367107	0.36431	0.0118199	0.0308044	-0.0486364	0.0722763	0.701284
	Type-2 Diabetes	-0.0428281	0.0339937	-0.10958	0.0239238	0.208167	0.0287854	0.0273074	-0.0248081	0.0823789	0.292109
	Rheumatoid Arthritis	-0.0206657	0.0295093	-0.0786122	0.0372808	0.483986	0.0511202	0.0250749	0.00190331	0.100337	0.041793
Bipolar Disorder	Asthma	0.0347224	0.0354052	-0.0348008	0.104246	0.327101	0.00612319	0.0304587	-0.0536544	0.0659008	0.840718
	Heart Disease	0.0407523	0.0276402	-0.0135235	0.0950281	0.140867	0.0139232	0.0219022	-0.0290621	0.0569085	0.525134
	High cholesterol	-0.0661523	0.038163	-0.141092	0.00878706	0.0835021	0.0199857	0.0313578	-0.0415578	0.0815292	0.524065
	Hypertension	-0.031946	0.035056	-0.100784	0.0368921	0.362487	0.0115168	0.0308674	-0.0490632	0.0720968	0.709157
	Type-2 Diabetes	-0.0423299	0.0341701	-0.109428	0.0247684	0.215872	-0.0167144	0.0273721	-0.0704349	0.0370061	0.541593
	Rheumatoid Arthritis	-0.00414173	0.02982	-0.0626984	0.054415	0.88958	-0.0240287	0.0253301	-0.0737467	0.0256893	0.343087
Schizophrenia	Asthma	-0.0132951	0.0354452	-0.0828967	0.0563065	0.707717	-0.00668257	0.0312377	-0.067989	0.0546239	0.830652
	Heart Disease	-0.00328859	0.0277094	-0.0577003	0.0511232	0.905565	-0.0181576	0.0224349	-0.0621883	0.0258731	0.418529
	High cholesterol	-0.0211213	0.0382141	-0.0961611	0.0539185	0.580655	0.0869976	0.031944	0.0243037	0.149692	0.00658645
	Hypertension	0.0302564	0.0352306	-0.0389245	0.0994373	0.390765	-7.3552e-05	0.0315745	-0.0620413	0.0618942	0.998142
	Type-2 Diabetes	-0.022998	0.0342689	-0.0902902	0.0442943	0.502395	0.0139988	0.0279276	-0.0408119	0.0688094	0.616316
	Rheumatoid Arthritis	0.0205902	0.0297413	-0.0378119	0.0789924	0.488993	-0.0521053	0.0259255	-0.102992	-0.00121875	0.0447716
All models also include covariates shown at equation omitted here for easier readability
